# Genetic support for an adverse effect of calcium channel blockers on the human thoracic aorta

**DOI:** 10.64898/2026.10.02.26364570

**Authors:** Julia Horjus, Sean J. Jurgens, Connie R. Bezzina, Nimrat Grewal

## Abstract

Despite the widespread use of L-type calcium channel blockers (CCBs), recent observational and murine functional work has suggested a potential adverse effect of this medication class on the aorta. Here, we apply a Mendelian randomization (MR) framework to assess the potential causal role of *CACNA1C* - the principal target of L-type CCBs in the human aorta - on thoracic aortic aneurysm and dissection (TAA/D). Genetic instrumental variables were derived from aortic expression quantitative trait locus data, and combined with large-scale genome-wide association data of TAA/D and ascending aortic diameter. Mirroring the on-target vascular effects of L-type CCBs, higher genetically predicted *CACNA1C* expression was linked to higher blood pressure, and to higher risks of hypertension and coronary artery disease. In contrast, higher predicted aortic expression of *CACNA1C* was linked to lower risk of TAA/D (β=-0.18, *P*=0.005) and to a smaller ascending aortic diameter in the general population (β=-0.08, *P*=0.005). While we caution against overinterpretation of our MR results in isolation, the convergence with observational and functional data calls for dedicated clinical trials to assess the safety of CCBs in the context of aortic disease.
