## Supplementary Tables for "Genetic support for an adverse effect of calcium channel blockers on the human thoracic aorta"

### Sheet: Table S1
Supplementary Table 1 - LD correlation matrix for SNPs included in CACNA1C instrumental variable
	rs2283294	rs3819526	rs1544502	rs7979389
rs2283294	1	0.942855	0.921307	0.918988
rs3819526	0.942855	1	0.909936	0.907369
rs1544502	0.921307	0.909936	1	0.997469
rs7979389	0.918988	0.907369	0.997469	1

### Sheet: Table S2
Supplementary Table 2 - Genotyping, quality control, imputation and association analysis used for each included cohort in TAA/D GWAS meta-analysis
Cohort	Genotyping array	Study size		Variant and sample QC					Imputation	GWAS
		Status	Included individuals	Variant missingness	Sample missingnes	HWE P	MAF	Other QC	Imputation methods	Software; model	Covariates
FinnGen	FinnGen v1 Axiom array; Illumina arrays	Cases	5108	0.02	0.05	1e-06	MAC >3	Remove samples with discordance between reported sex and genetic sex; Remove samples with PI-HAT >0.9 between sample pairs that were not monozygotic twins or replicates; Remove samples with a heterozygosity rate >4SD, Remove genetic outliers by PCA	Phasing with Eagle v2.3.5; Imputation with Beagle v4.2; SiSu v4 reference panel	REGENIE v2.2.4; logistic regression with LOCO PRS; approximate Firth correction with back-computation of standard errors	Age, sex, PC1-10, array type, genotyping batch
		Controls	463106
UK Biobank	UK BiLEVE Axiom array; UK BioBank Axiom array	Cases	900	0.015	0.02	1e-12	>1%	Remove samples with sex mismatch; Remove samples with seks chromosome aneuploidy; Remove samples on heterozygosity and missingness;	Phasing with SHAPEIT3; Imputation with IMPUTE4; HRC + UK10K reference panel	SAIGE; logistic regression	Age, sex, PC1-10
		Controls	398216
CHIP/MGI	Illumina Infinium CoreExome-24 bead arrays (UM_HUNT_Biobank_11788091_A1 and UM_HUNT_Biobank_v1- 1_20006200_A)	Cases	1351	0.01	0.01	0.0001	>1%; MAC >5	Remove samples with swapped plates; Remove duplicated samples; Remove samples with gender discordance; Remove samples with outlier heterozygosity; Remove samples with excess relatedness (1st and 2nd degree individuals); Remove variants with allele frequency differences between array versions (P<0.001)	Minimac4; HRC reference panel	SAIGE; logistic regression	Sex, birth year, PC1-4, array version
		Controls	18295
MVP	MVP 1.0 Affymetrix Axiom array	Cases	7050	2.5% for common variants (MAF >1%); 1% for rare variants (MAF <1%)	0.025	1e-15	>0.5%	Remove duplicate samples; Remove samples with excess heterozygosity; Remove samples with sex mismatch; Remove samples with excess relatedness (KING >0.0884); Remove variants when deviating >10% from expected AF based on 1000 Genomes reference	Phasing with SHAPEIT4; Imputation with Minimac4; MVP reference panel (African Genome Resources + 1000G Phase 3 v5)	REGENIE v2.0; logistic regression	Age, sex, PC1-5
		Controls	330610

### Sheet: Table S3
Exposure	Outcome	Model	Method	BETA	SE	lo_CI	up_CI	P
ENSG00000151067.21	TAA/D	Single-SNP	Wald ratio	-0.178599	0.0715541	-0.318845	-0.038353	0.0125603
		Multi-SNP	Inverse variance weighted	-0.176935	0.0624663	-0.299367	-0.0545035	0.00461869
ENSG00000151067.21	AscAo dim	Single-SNP	Wald ratio	-0.0789871	0.0357163	-0.148991	-0.00898327	0.027
		Multi-SNP	Inverse variance weighted	-0.0763791	0.0274734	-0.130226	-0.0225323	0.00543395
ENSG00000151067.21	SBP	Single-SNP	Wald ratio	0.815144	0.141963	0.536896	1.09339	9.36005e-09
		Multi-SNP	Inverse variance weighted	0.843578	0.237841	0.377419	1.30974	0.000389913
ENSG00000151067.21	DBP	Single-SNP	Wald ratio	0.223821	0.0887271	0.0499161	0.397726	0.0116497
		Multi-SNP	Inverse variance weighted	0.270587	0.116329	0.0425856	0.498588	0.0200163
ENSG00000151067.21	PP	Single-SNP	Wald ratio	0.664022	0.101321	0.465434	0.86261	5.61391e-11
		Multi-SNP	Inverse variance weighted	0.63607	0.157758	0.32687	0.945271	5.53196e-05
Single-SNP model consists of rs1544502
Multi-SNP model consists of rs1544502, rs2283294, rs3819526, rs7979389

### Sheet: Table S4
Supplementary Table 4 - MR results for CACNA1C expression on hypertension and coronary artery disease in European ancestry cohort
Exposure	Outcome	Model	Method	BETA	SE	lo_CI	up_CI	P
ENSG00000151067.21	HTN	Single-SNP	Wald ratio	0.0652573	0.0338747	-0.00113698	0.131652	0.05405
		Multi-SNP	Inverse variance weighted	0.138832	0.0346028	0.0710114	0.206652	6.01687e-05
	CAD	Single-SNP	Wald ratio	0.0950238	0.0265938	0.0429	0.147148	0.0003527
		Multi-SNP	Inverse variance weighted	0.0754952	0.0364467	0.00406099	0.146929	0.0383227
Single-SNP model consists of rs1544502
Multi-SNP model consists of rs1544502, rs2283294, rs3819526, rs7979389

### Sheet: Table S5
Supplementary Table 5 - MR results for blood pressure traits on aortic outcomes
Exposure	Outcome	Method	nSNP	BETA	SE	lo_CI	up_CI	P
SBP	TAA/D	MR Egger	789	0.027571	0.0108079	0.00638761	0.0487545	0.0109292
SBP	TAA/D	Weighted median	789	0.0202594	0.00395586	0.0125059	0.0280129	3.03329e-07
SBP	TAA/D	Inverse variance weighted	789	-0.00543304	0.00431018	-0.013881	0.00301492	0.207485
SBP	TAA/D	Simple mode	789	0.032188	0.0154587	0.001889	0.062487	0.0376466
SBP	TAA/D	Weighted mode	789	0.0440746	0.00941533	0.0256205	0.0625286	3.35792e-06
SBP	TAA/D	CAUSE	3088	0.001909		-0.006024	0.009592	0.992252
DBP	TAA/D	MR Egger	750	0.0919032	0.0146277	0.0632329	0.120574	5.64122e-10
DBP	TAA/D	Weighted median	750	0.0685349	0.00628274	0.0562207	0.0808491	1.05046e-27
DBP	TAA/D	Inverse variance weighted	750	0.0780443	0.00592315	0.0664349	0.0896536	1.20391e-39
DBP	TAA/D	Simple mode	750	0.041083	0.023169	-0.00432826	0.0864943	0.076604
DBP	TAA/D	Weighted mode	750	0.0765644	0.0150764	0.0470147	0.106114	4.80776e-07
DBP	TAA/D	CAUSE	2967	0.04725		0.0358055	0.0582557	9.37892e-06
PP	TAA/D	MR Egger	672	-0.158888	0.0164166	-0.191064	-0.126711	7.96127e-21
PP	TAA/D	Weighted median	672	-0.0751407	0.00679953	-0.0884678	-0.0618137	2.17086e-28
PP	TAA/D	Inverse variance weighted	672	-0.0913554	0.00700932	-0.105094	-0.0776172	7.89866e-39
PP	TAA/D	Simple mode	672	-0.0113604	0.0425413	-0.0947413	0.0720205	0.789517
PP	TAA/D	Weighted mode	672	-0.0769056	0.0176415	-0.111483	-0.0423283	1.50917e-05
PP	TAA/D	CAUSE	2837	-0.040977		-0.055252	-0.022867	0.0633238
SBP	AscAo dim	MR Egger	795	0.0146834	0.00557354	0.00375922	0.0256075	0.00859111
SBP	AscAo dim	Weighted median	795	0.015282	0.00203893	0.0112857	0.0192782	6.62467e-14
SBP	AscAo dim	Inverse variance weighted	795	0.00503016	0.00221548	0.000687825	0.00937249	0.0231795
SBP	AscAo dim	Simple mode	795	0.0201824	0.00904216	0.00245976	0.037905	0.0258911
SBP	AscAo dim	Weighted mode	795	0.0229923	0.00655077	0.0101527	0.0358318	0.00047361
SBP	AscAo dim	CAUSE	3162	0.004697		0.000969	0.008815	0.157414
DBP	AscAo dim	MR Egger	757	0.0361458	0.0074399	0.0215636	0.050728	1.43967e-06
DBP	AscAo dim	Weighted median	757	0.0388207	0.00331965	0.0323142	0.0453272	1.36438e-31
DBP	AscAo dim	Inverse variance weighted	757	0.044838	0.00305086	0.0388583	0.0508177	6.75371e-49
DBP	AscAo dim	Simple mode	757	0.0489979	0.013658	0.0222282	0.0757675	0.00035538
DBP	AscAo dim	Weighted mode	757	0.0385464	0.0104287	0.0181063	0.0589866	0.000234654
DBP	AscAo dim	CAUSE	3024	0.026368		0.020197	0.032296	4.61055e-07
PP	AscAo dim	MR Egger	674	-0.0719942	0.00852054	-0.0886944	-0.0552939	1.80942e-16
PP	AscAo dim	Weighted median	674	-0.0254907	0.003329	-0.0320155	-0.0189658	1.90083e-14
PP	AscAo dim	Inverse variance weighted	674	-0.0306819	0.00365143	-0.0378387	-0.0235251	4.36327e-17
PP	AscAo dim	Simple mode	674	-0.011162	0.0172553	-0.0449825	0.0226584	0.517934
PP	AscAo dim	Weighted mode	674	-0.0146847	0.0119787	-0.0381629	0.00879358	0.220665
PP	AscAo dim	CAUSE	2889	-0.009654		-0.016482	-0.003226	0.0512798

### Sheet: Table S6
Supplementary Table 6 - MR results for CACNA1C expression on abdominal aortic aneurysm in multi-ancestry and European ancestry cohort
Exposure	Outcome	Ancestry	Model	Method	BETA	SE	lo_CI	up_CI	P
ENSG00000151067.21	AAA	ALL	Single-SNP	Wald ratio	-0.00992415	0.00623403	-0.0221428	0.00229455	0.1114
			Multi-SNP	Inverse variance weighted	-0.0199885	0.00690727	-0.0335265	-0.0064505	0.00380567
		EUR	Single-SNP	Wald ratio	-0.0400703	0.0688903	-0.175095	0.0949547	0.5608
			Multi-SNP	Inverse variance weighted	-0.0243982	0.0298021	-0.0828093	0.0340129	0.412973
Single-SNP model consists of rs1544502
Multi-SNP model consists of rs1544502, rs2283294, rs3819526, rs7979389

### Sheet: Table S7
Supplementary Table 7 - Results of Steiger filtering for MR of CACNA1C on outcomes
SNP	Exposure	Outcome	STEIGER_DIR	STEIGER_P
rs1544502	ENSG00000151067.21	TAA/D	TRUE	5.66275e-06
		AscAo dim	TRUE	7.08613e-06
		SBP	TRUE	3.83283e-06
		DBP	TRUE	2.81882e-06
		PP	TRUE	4.1381e-06
rs2283294	ENSG00000151067.21	TAA/D	TRUE	9.87415e-06
		AscAo dim	TRUE	1.33809e-05
		SBP	TRUE	7.33096e-06
		DBP	TRUE	5.52483e-06
		PP	TRUE	7.61031e-06
rs3819526	ENSG00000151067.21	TAA/D	TRUE	2.57372e-05
		AscAo dim	TRUE	3.52391e-05
		SBP	TRUE	2.34562e-05
		DBP	TRUE	1.74206e-05
		PP	TRUE	2.47112e-05
rs7979389	ENSG00000151067.21	TAA/D	TRUE	1.16422e-05
		AscAo dim	TRUE	1.40188e-05
		SBP	TRUE	7.98053e-06
		DBP	TRUE	5.99293e-06
		PP	TRUE	8.61594e-06

### Sheet: Table S8
Supplementary Table 8 - MR results for CACNA1C expression on aortic outcomes, adjusted for blood pressure traits
Exposure	Outcome	Adjusted for	Model	BETA	SE	lo_CI	up_CI	P
ENSG00000151067.21	TAA/D	SBP	Single-SNP	-0.195113	0.0716844	-0.335615	-0.0546119	0.00649201
			Multi-SNP	-0.194026	0.0627407	-0.316997	-0.0710539	0.00198478
ENSG00000151067.21	TAA/D	DBP	Single-SNP	-0.193939	0.0718258	-0.334717	-0.0531601	0.00693135
			Multi-SNP	-0.19548	0.062996	-0.318952	-0.0720078	0.00191535
ENSG00000151067.21	TAA/D	PP	Single-SNP	-0.128704	0.0720995	-0.270019	0.0126111	0.0742471
			Multi-SNP	-0.12914	0.063728	-0.254047	-0.00423346	0.0427207
ENSG00000151067.21	AscAo dim	SBP	Single-SNP	-0.0914441	0.0358207	-0.161653	-0.0212356	0.0106851
			Multi-SNP	-0.0892707	0.0277661	-0.143692	-0.0348492	0.001304
ENSG00000151067.21	AscAo dim	DBP	Single-SNP	-0.087676	0.0358897	-0.15802	-0.0173323	0.0145684
			Multi-SNP	-0.0868835	0.0278565	-0.141482	-0.0322847	0.00181489
ENSG00000151067.21	AscAo dim	PP	Single-SNP	-0.0620608	0.0358777	-0.132381	0.00825949	0.0836682
			Multi-SNP	-0.0601653	0.0278467	-0.114745	-0.00558566	0.0307274
Single-SNP model consists of rs1544502
Multi-SNP model consists of rs1544502, rs2283294, rs3819526, rs7979389
